# Melanocyte loss dominates the vitiligo transcriptome: a rank-based meta-analysis

**DOI:** 10.64898/2026.02.07.26345817

**Authors:** Xijin Ge

## Abstract

Vitiligo is an autoimmune disorder characterized by the destruction of melanocytes. We performed a rank-based meta-analysis of six independent transcriptomic studies (115 samples) spanning microarray, bulk, and single-cell RNA-seq platforms to identify consensus signatures of lesional skin. Robust rank aggregation identified 108 downregulated and 6 upregulated genes. Pathway analysis revealed consistent suppression of melanin synthesis and neural development pathways in vitiligo, whereas immune response activation was heterogeneous across studies. Re-analysis of single-cell data from three studies confirmed melanocyte depletion. The 108 downregulated genes were expressed exclusively in melanocytes. These include neural development genes (PLP1, GPM6B, NRXN3), consistent with melanocytes’ neural crest origin. We also identified candidate melanocyte markers, such as CYB561A3 and QPCT, with high melanocyte specificity and consistent downregulation in vitiligo. These findings reveal a robust melanocyte-loss signature in vitiligo, detectable across different studies. Study-dependent immune activation, possibly influenced by sampling method and disease characteristics, warrants further study.
