## Supplemental Table 1 for "Melanocyte loss dominates the vitiligo transcriptome: a rank-based meta-analysis"

Gene	Known Melanocyte Role	% Cells Detected in Melanocyte	% Cells Detected in Other Cells	Average log Expression in Melanocyte	Average log Expression in Other
KIT	Receptor tyrosine kinase essential for melanocyte survival	66.5	7.8	1.42	0.156
MITF	Master transcription factor of melanocyte development	70.3	6.2	1.65	0.049
MLANA	Melanosomal protein (Melan-A); melanoma marker	86.1	0.1	2.47	0.001
TYRP1	Tyrosinase-related protein 1; melanin synthesis	79.3	0.1	2.51	0.001
DCT	Dopachrome tautomerase; melanin synthesis	82.9	0.2	2.55	0.001
PMEL	Premelanosome protein; melanosome structure	82.1	0.6	2.64	0.005
TYR	Tyrosinase; rate-limiting enzyme in melanin synthesis	64.0	0.1	1.43	0.004
TRPM1	Melastatin; ion channel in melanocytes	57.7	0.04	1.18	0.0003
SOX10	Transcription factor required for melanocyte development	38.0	0.1	0.61	0.001
OCA2	Melanosomal membrane protein; mutations cause albinism	47.7	0.05	0.86	0.0004
GPR143	G protein-coupled receptor; mutations cause ocular albinism	48.5	0.2	0.91	0.001
QPCT	Glutaminyl cyclase (novel melanocyte marker)	71.7	6.0	1.57	0.060
CYB561A3	Cytochrome b561 family member	69.0	8.0	1.66	0.080
GPM6B	Glycoprotein M6B	66.4	4.2	1.53	0.044
PLP1	Proteolipid protein 1	66.4	0.9	1.49	0.009
CAPN3	Calpain 3	65.3	0.3	1.46	0.002
PCSK2	Proprotein convertase; α-MSH production	63.0	0.2	1.34	0.001
TFAP2A	Transcription factor AP-2 alpha	58.1	3.8	1.19	0.039
FMN1	Formin 1; cytoskeletal organization	42.2	1.9	0.69	0.021
CRABP1	Cellular retinoic acid binding protein 1	52.9	0.9	1.32	0.013
BCAN	Brevican; neural crest-associated	49.5	0.1	0.99	0.001
